# Imaging-based patient inclusion model improves clinical trial performance

**DOI:** 10.1101/2021.01.18.21249895

**Authors:** Michal R. Tomaszewski, Shuxuan Fan, Alberto Garcia, Jin Qi, Youngchul Kim, Robert A. Gatenby, Matthew B. Schabath, William D. Tap, Denise K. Reinke, Rikesh J Makanji, Damon R. Reed, Robert J. Gillies

## Abstract

**Purpose:** Success of new cancer therapies relies strongly on effective selection of the target patient populations. We hypothesize that computational analysis of imaging data can be used for patient enrichment in clinical trials and hence aimed to establish the appropriate framework for this analysis.

**Methods:** This was tested among soft-tissue sarcoma (STS) patients accrued into a randomized clinical trial (SARC021) that evaluated the efficacy of evofosfamide (Evo), a hypoxia activated prodrug, in combination with doxorubicin (Dox). Notably, SARC021 failed to meet its overall survival (OS) objective. We tested whether a radiomic biomarker-driven inclusion/exclusion criterion could have been used to result in a significant treatment benefit of the Evo+Dox combination compared to Dox monotherapy. 164 radiomics features were extracted from 303 SARC021 patients with lung metastases, divided into training and test sets.

**Results:** A single radiomics feature, Short Run Emphasis, was identified as the most informative. Combined into a model along with histological classification and smoking history, an enriched subset (42%) of patients had longer OS in Evo+Dox vs. Dox groups [p=0.01, Hazard Ratio (HR) =0.57 (0.36-0.90)]. Applying the same model and threshold value in an independent test set confirmed the significant survival difference [p=0.002, HR=0.29 (0.13-0.63)], identifying patients most likely to benefit from doxorubicin alone.

**Conclusion:** The study presents a first of its kind clinical-radiomic approach for patient enrichment in clinical trials. We show that, had an appropriate model been used for selective patient inclusion, SARC021 trial could have met its primary survival objective for patients with metastatic STS.
