## Supplementary material for "Imaging-based patient inclusion model improves clinical trial performance": Table 2

### Sheet: Table 2
	Clinical covariate name	p Evo	HR Evo	HR Evo 95% CI	p Dox	HR Dox	HR Dox 95% CI	Radiomic feature name	p Evo	HR Evo	HR Evo 95% CI	p Dox	HR Dox	HR Dox 95% CI
	Age	0.415962	0.992896	(0.976-1.01)	0.822245	0.998248	(0.983-1.014)	F70.Volume_density_approximate_enclosing_ellipsoid	0.547834	5.18	(0.411-65.3)	0.603961	0.634	(0.142-2.83)
	Sex	0.34862	1.2368	(0.793-1.929)	0.313779	1.2758	(0.794-2.049)	F71.Area_density_approximate_enclosing_ellipsoid	0.781987	1.8	(0.37-8.73)	0.165088	2.26	(0.898-5.71)
	Histology (vs Leiomyosarcoma)	0.380194			0.00572046			F72.Volume_density_minimum_volume_enclosing_ellipsoid	0.946461	0.914	(0.166-5.01)	0.270552	0.263	(0.0367-1.89)
	Ephiteloid		5.21	( 0.685 - 39.7 )		1.22	(0.285-5.2)	F73.Area_density_minimum_volume_enclosing_ellipsoid	0.946461	1.43	(0.0868-23.7)	0.509539	2.27	(0.296-17.4)
	Liposarcoma		0.931	( 0.364 - 2.38 )		1.02	(0.305-3.42)	F74.Volume_density_convex_hull	0.988404	0.98	(0.0661-14.5)	0.114637	0.148	(0.0238-0.928)
	Malignant peripheral nerve sheath tumor		1.35	( 0.478 - 3.8 )		8.59	(2.87-25.7)	F75.Area_density_convex_hull	0.946461	1.94	(0.029-130)	0.16478	5.53	(0.831-36.8)
	Myxofibrosarcoma		0.288	( 0.0392 - 2.11 )		0.927	(0.216-3.97)	F76.Number_of_connected_3D_components	0.639553	0.557	(0.169-1.84)	0.0966999	1.21	(1.02-1.44)
	Pleomorphic rhabdomyosarcoma		1.07	( 0.633 - 1.81 )		1.81	(1.01-3.25)	F77.Asymmetry	0.845762	0.488	(0.031-7.69)	0.602149	0.426	(0.0286-6.37)
	Pleomorphic sarcoma/Malignant fibrous histocytoma		N.E.	N.E.		1.21	(0.162-8.98)	F78.Eccentricity	0.845762	0.589	(0.111-3.13)	0.567052	0.573	(0.115-2.86)
	Other		0.649	( 0.321 - 1.31 )		2.82	(1.35-5.89)	F79.Orientation	0.946461	1.02	(0.81-1.29)	0.389096	1.15	(0.882-1.51)
	Smoking History (vs. Never Smoked)	0.172			0.028			F80.CoM_x_.pxl.	0.942618	1	(0.999-1)	0.442507	1	(0.999-1)
	Ex/Current Smoker		0.729	( 0.464 - 1.15 )	1	1.62	( 1.01 - 2.61 )	F81.CoM_y_.pxl.	0.639553	0.999	(0.997-1)	0.772669	1	(0.998-1)
	Primary Tum Site (vs. Extremity)	0.573206			0.569101			F82.CoM_z_.pxl.	0.57969	1	(1-1)	0.439527	1	(1-1)
	Head/neck		1.17233	(0.484-2.837)		1.29991	(0.456-3.705)	F86.Weighted_CoM_x_.mm.	0.941005	1	(0.998-1)	0.482656	1	(0.999-1)
	Retroperitoneum		0.777466	(0.387-1.56)		0.504517	(0.195-1.302)	F87.Weighted_CoM_y_.mm.	0.639553	0.999	(0.997-1)	0.907746	1	(0.998-1)
	Visceral		0.905291	(0.497-1.649)		0.855729	(0.445-1.646)	F88.Weighted_CoM_z_.mm.	0.57969	1	(1-1)	0.441579	1	(1-1)
	Other		0.636211	(0.349-1.161)		0.771095	(0.425-1.399)	F92.avgCoocurrence_Joint_MAX	0.287208	11.2	(1.24-102)	0.04891	22.4	(2.03-248)
	Tumor Grade (vs. High Grade)	0.442843			0.0264397			F95.avgCoocurrence_Joint_entropy	0.677029	0.933	(0.801-1.09)	0.104983	0.822	(0.684-0.988)
	Low Grade		1.54862	(0.479-5.002)		1.26768	(0.392-4.1)	F96.avgCoocurrence_Difference_average	0.402265	0.886	(0.776-1.01)	0.0416747	0.767	(0.638-0.922)
	Intermediate Grade		0.992385	(0.607-1.622)		0.553581	(0.312-0.982)	F98.avgCoocurrence_Difference_entropy	0.63934	0.85	(0.63-1.15)	0.0183607	0.539	(0.37-0.786)
	Intermediate/High		4.36806	(0.585-32.594)		3.83967	(0.914-16.125)	F102.avgCoocurrence_Angular_second_moment	0.476873	29.1	(0.272-3120)	0.0671434	409	(2.89-57900)
	Unknown		1.99414	(0.615-6.464)		2.03882	(0.728-5.709)	F104.avgCoocurrence_Dissimilarity	0.402265	0.886	(0.776-1.01)	0.0416747	0.767	(0.638-0.922)
	Stage (vs. Stage III)	0.023894			0.00293148			F105.avgCoocurrence_Inverse_difference	0.432445	2.97	(0.765-11.5)	0.0183607	15.6	(2.99-81.2)
	Stage I		0.882	( 0.211 - 3.69 )		2.06	( 0.776 - 5.46 )	F106.avgCoocurrence_Inverse_difference_normalized	0.341216	1130	(1.14-1120000)	0.0446321	25300	(16.1-39700000)
	Stage II		1.06	( 0.583 - 1.91 )		1.22	( 0.612 - 2.42 )	F107.avgCoocurrence_Inverse_difference_moment	0.439527	2.45	(0.765-7.84)	0.0183607	10.7	(2.61-43.9)
	Stage IV		2.28	( 1.35 - 3.86 )		2.74	( 1.56 - 4.81 )	F109.avgCoocurrence_Inverse_variance	0.685305	3.23	(0.216-48.2)	0.0416747	165	(4.9-5580)
	Metastatic Sites #	0.06	1.13517	(0.996-1.294)	0.02	1.15366	(0.964-1.38)	F110.avgCoocurrence_Correlation	0.639553	2.11	(0.473-9.42)	0.125458	4.97	(1.02-24.4)
	Lung Lesions # (vs. 2)	0.269			0.919			F115.avgCoocurrence_First_measure_of_information_correlation	0.845762	1.79	(0.217-14.7)	0.442507	2.9	(0.291-28.9)
	1		0.637	( 0.351 - 1.16 )		0.975	( 0.555 - 1.71 )	F116.avgCoocurrence_Second_measure_of_information_correlation	0.946461	0.717	(0.0619-8.31)	0.23788	0.124	(0.00772-1.98)
	>2		0.467	( 0.063 - 3.46 )		0.783	( 0.244 - 2.52 )	F117.avg_3D_SRE_.Short_runs_emphasis.	0.639553	0.372	(0.0519-2.66)	0.0183607	0.0145	(0.00125-0.167)
	ECOG score (1 vs. 0)	0.00382702	1.92	( 1.23 - 2.99 )	0.00318954	1.94	( 1.2 - 3.15 )	F118.avg_3D_LRE_.Long_runs_emphasis.	0.561735	1.05	(0.972-1.13)	0.125458	1.09	(1-1.18)
	Prior radiotherapy (yes vs. no)	0.820498	1.05259	(0.676-1.639)	0.0237323	0.565092	(0.345-0.927)	F123.avg_3D_LRLGE_.Long_run_low_grey_level_emphasis.	0.504058	0.0957	(0.0033-2.77)	0.220787	13.2	(0.508-341)
	Prior systemic therapy (yes vs. no)	0.52704	0.722203	(0.263-1.98)	0.815488	1.09207	(0.521-2.288)	F124.avg_3D_LRHGE_.Long_run_high_grey_level_emphasis.	0.0943487	1	(1-1)	0.270552	1	(1-1)
	Radiomic feature name	p Evo	HR Evo	HR Evo 95% CI	p Dox	HR Dox	HR Dox 95% CI	F126.avg_3D_GLN_normalize_.Grey_level_non_uniformity_normalised.	0.946461	1.43	(0.0214-96.1)	0.0446321	536	(5.64-50900)
	F1.Statistical_Mean	0.63934	1	(0.999-1)	0.270552	1	(1-1)	F128.avg_3D_RLN_normalize_.Run_length_non_uniformity_normalised.	0.547834	0.448	(0.13-1.54)	0.0183607	0.074	(0.0162-0.339)
	F4.Statistical_SKEW	0.218638	0.668	(0.489-0.913)	0.0966999	0.698	(0.503-0.969)	F129.avg_3D_RP_.Run_percentage.	0.411183	0.322	(0.0827-1.25)	0.0183607	0.0753	(0.0158-0.36)
	F5.Statistical_Kurtosis	0.287208	1.11	(1.01-1.22)	0.0478441	1.13	(1.03-1.25)	F131.avg_3D_RLV_.Run_length_variance.	0.411183	1.12	(0.979-1.28)	0.195336	1.12	(0.977-1.28)
	F6.Statistical_Median	0.504058	1	(1-1)	0.270552	1	(1-1)	F133.GLSZM_Small_zone_emphasis	0.845762	0.533	(0.0503-5.65)	0.0478441	0.0257	(0.00161-0.409)
	F9.Statistical_90th_percentile	0.946461	1	(0.998-1)	0.603961	1	(0.999-1)	F134.GLSZM_Large_zone_emphasis	0.683025	1	(1-1)	0.16478	1	(1-1)
	F10.Statistical_Maximum_grey_level	0.845762	1	(0.999-1)	0.690695	1	(0.999-1)	F135.GLSZM_Low_grey_level_zone_emphasis	0.941005	0.426	(0.00571-31.7)	0.165088	87.5	(0.539-14200)
	F19.Statistical_Root_mean_square	0.551878	0.999	(0.997-1)	0.222461	0.999	(0.997-1)	F139.GLSZM_Large_zone_low_grey_level_emphasis	0.639553	1	(1-1)	0.2343	1	(1-1)
	F22.Intensity_histogram_skewness	0.218638	0.659	(0.48-0.905)	0.10486	0.701	(0.503-0.976)	F140.GLSZM_Large_zone_high_grey_level_emphasis	0.411183	1	(1-1)	0.391827	1	(1-1)
	F23.Intensity_histogram_kurtosis	0.258117	1.13	(1.02-1.25)	0.0478441	1.14	(1.03-1.25)	F141.GLSZM_Grey_level_non_uniformity	0.0943487	1	(1-1)	0.0183607	1	(1-1.01)
	F35.Intensity_histogram_coefficient_of_variance	0.343186	0.0781	(0.00593-1.03)	0.0955809	0.0314	(0.00148-0.669)	F143.GLSZM_Zone_size_non_uniformity	0.0943487	1	(1-1)	0.0446321	1	(1-1)
	F36.Intensity_histogram_quartile_coefficient_of_dispersion	0.231553	0.0794	(0.00997-0.632)	0.0478441	0.0407	(0.00367-0.452)	F144.GLSZM_Zone_size_non_uniformity_normalised	0.777019	0.451	(0.0556-3.66)	0.0478441	0.0225	(0.00125-0.405)
	F37.Intensity_histogram.entropy	0.639553	0.877	(0.676-1.14)	0.0549147	0.662	(0.477-0.917)	F145.GLSZM_Zone_percentage	0.437376	0.363	(0.0996-1.32)	0.036084	0.0855	(0.0169-0.433)
	F38.Intensity_histogram_uniformity	0.57969	5.36	(0.319-89.8)	0.0446321	63.6	(3.05-1330)	F147.GLSZM_Zone_size_variance	0.942618	1	(1-1)	0.16478	1	(1-1)
	F44.Volume_at_intensity_fraction_90	0.946461	1.18	(0.194-7.14)	0.602149	1.86	(0.255-13.6)	F148.GLSZM_Zone_size_entropy	0.411183	1.42	(0.93-2.16)	0.159461	1.44	(0.976-2.13)
	F45.Intensity_at_volume_fraction_10	0.845762	0.999	(0.997-1)	0.42729	0.999	(0.997-1)	F151.NGTDM_Busyness	0.946461	0.999	(0.99-1.01)	0.0799541	1.02	(1-1.04)
	F46.Intensity_at_volume_fraction_90	0.343186	1	(1-1)	0.165088	1	(1-1)	F153.NGTDM_Strength	0.437376	0.966	(0.923-1.01)	0.0966999	0.935	(0.88-0.993)
	F47.Volume_at_intensity_fraction_difference	0.946461	1.12	(0.175-7.12)	0.64146	0.579	(0.077-4.35)	radial.deviation.tumor.mean	0.450588	1.01	(0.995-1.03)	0.290515	1.01	(0.997-1.02)
	F48.Intensity_at_volume_fraction_difference	0.411183	0.999	(0.997-1)	0.0966999	0.998	(0.996-1)	radial.deviation.tumor.SD	0.258117	1.01	(0.994-1.04)	0.270552	1.02	(1-1.04)
	F50.Volume_.mm.3.	0.470043	1	(1-1)	0.0432943	1	(1-1)	radial.gradient.tumor.mean	0.411183	0.997	(0.995-1)	0.132402	0.998	(0.996-1)
	F53.Surface_to_volume_ratio_.mm.2.	0.411183	0.53	(0.254-1.11)	0.0612474	0.398	(0.189-0.837)	radial.gradient.tumor.SD	0.946461	0.997	(0.992-1)	0.2343	1	(0.997-1)
	F54.Compactness_1	0.946461	18.7	(2.93e-20-1.2e+22)	0.270552	8.07e-11	(8.29e-26-78500)	radial.deviation.tumor.mean..2D.	0.327609	1.01	(0.999-1.02)	0.16478	1.01	(1-1.02)
	F55.Compactness_2	0.948058	0.913	(0.125-6.65)	0.380193	0.385	(0.0669-2.22)	radial.deviation.tumor.SD..2D.	0.22365	1.01	(0.995-1.03)	0.24591	1.02	(1-1.04)
	F56.Spherical_disproportion	0.845762	0.631	(0.132-3.02)	0.16478	1.79	(0.933-3.41)	radial.gradient.tumor.mean..2D.	0.411183	0.997	(0.995-1)	0.0966999	0.998	(0.997-1)
	F57.Sphericity	0.946461	1.41	(0.0551-35.9)	0.260174	0.215	(0.0253-1.82)	radial.gradient.tumor.SD..2D.	0.946461	0.997	(0.993-1)	0.192484	1	(0.997-1)
	F58.Asphericity	0.845762	0.631	(0.132-3.02)	0.16478	1.79	(0.933-3.41)	radial.deviation.border.mean	0.946461	0.996	(0.979-1.01)	0.674133	1	(0.987-1.02)
	F64.Elongation	0.845762	1.7	(0.32-9)	0.567052	1.75	(0.35-8.72)	radial.deviation.border.SD	0.685305	1.01	(0.984-1.03)	0.567052	1.01	(0.988-1.03)
	F65.Flatness	0.57969	2.64	(0.503-13.9)	0.30591	2.9	(0.531-15.8)	radial.gradient.border.mean	0.845762	0.999	(0.996-1)	0.346917	0.999	(0.997-1)
	F66.Volume_density_axis.aligned_bounding_box	0.946461	1.41	(0.127-15.7)	0.950595	0.913	(0.0817-10.2)	radial.gradient.border.SD	0.946461	0.997	(0.993-1)	0.270552	1	(0.996-1)
	F67.Area_density_axis_aligned_bounding_box	0.948741	1.15	(0.0326-40.5)	0.16478	7.8	(0.814-74.7)	radial.deviation.border.mean..2D.	0.845762	1	(0.987-1.02)	0.853501	1	(0.991-1.02)
	F68.Volume_density_oriented_bounding_box	0.946461	1.48	(0.126-17.4)	0.985659	0.978	(0.0867-11)	radial.deviation.border.SD..2D.	0.677029	1.01	(0.992-1.03)	0.30591	1.01	(0.99-1.03)
	F69.Area_density_oriented_bounding_box	0.946461	1.29	(0.0339-49)	0.159461	8.32	(0.882-78.5)	radial.gradient.border.mean..2D.	0.845762	0.998	(0.996-1)	0.270552	0.999	(0.997-1)
								radial.gradient.border.SD..2D.	0.946461	0.998	(0.994-1)	0.380193	1	(0.996-1)
