## Supplementary Table 2 for "Imaging-based patient inclusion model improves clinical trial performance"

### Sheet: Suppl Table 2
	Feature name	Correlation to Volume	Concordance Coefficient	Feature name	Correlation to Volume	Concordance Coefficient
	F1.Statistical_Mean	0.463565	0.693962	F77.Asymmetry	-0.116559	0.738155
	F2.Statistical_Variance	-0.42039	0.21138	F78.Eccentricity	-0.120583	0.740449
	F3.Statistical_SD	-0.505127	0.323813	F79.Orientation	0.0269053	0.676927
	F4.Statistical_SKEW	-0.344177	0.725554	F80.CoM_x_.pxl.	-0.0662683	0.999943
	F5.Statistical_Kurtosis	0.568394	0.708251	F81.CoM_y_.pxl.	-0.0673298	0.999838
	F6.Statistical_Median	0.404999	0.730485	F82.CoM_z_.pxl.	-0.0712629	0.999989
	F7.Statistical_Minimum_grey_level	0.584468	0.36349	F86.Weighted_CoM_x_.mm.	-0.0686117	0.996549
	F8.Statistical_10th_percentile	0.578345	0.464624	F87.Weighted_CoM_y_.mm.	-0.068868	0.987007
	F9.Statistical_90th_percentile	0.27816	0.930814	F88.Weighted_CoM_z_.mm.	-0.0710448	0.999766
	F10.Statistical_Maximum_grey_level	0.333585	0.898756	F89.Border_length_.pxl.	0.999461	0.986252
	F11.Statistical_Interquartile_range	-0.517069	0.356426	F90.Border_length_.mm.	0.999461	0.986252
	F12.Statistical_range	-0.325279	0.309039	F92.avgCoocurrence_Joint_MAX	0.513209	0.823954
	F13.Statistical_mean_absolute_deviation	-0.52021	0.326356	F93.avgCoocurrence_Joint_Average	-0.350727	0.337235
	F14.Statistical_Robust_mean_absolute_deviation	-0.525373	0.333312	F94.avgCoocurrence_Joint_variance	-0.413564	0.209358
	F15.Statistical_Median_absolute_deviation	-0.529263	0.349715	F95.avgCoocurrence_Joint_entropy	-0.552672	0.523716
	F16.Statistical_Coefficient_of_variance	0.208644	-0.00523075	F96.avgCoocurrence_Difference_average	-0.492781	0.57854
	F17.Statistical_Quartile_coefficient_of_dispersion	0.0923412	-0.0141362	F97.avgCoocurrence_Difference_variance	-0.376895	0.19005
	F18.Statistical_ENERGY	0.65652	0.37281	F98.avgCoocurrence_Difference_entropy	-0.63506	0.515869
	F19.Statistical_Root_mean_square	-0.466563	0.540704	F99.avgCoocurrence_Sum_average	-0.350727	0.337236
	F20.Intensity_histogram_mean	-0.314357	0.349388	F100.avgCoocurrence_Sum_variance	-0.399604	0.214327
	F21.Intensity_histogram_variance	-0.420415	0.211482	F101.avgCoocurrence_Sum_entropy	-0.550134	0.461029
	F22.Intensity_histogram_skewness	-0.336322	0.727932	F102.avgCoocurrence_Angular_second_moment	0.577811	0.69527
	F23.Intensity_histogram_kurtosis	0.568559	0.703085	F103.avgCoocurrence_Contrast	-0.33178	0.339545
	F24.Intensity_histogram_median	-0.276064	0.354583	F104.avgCoocurrence_Dissimilarity	-0.492781	0.57854
	F26.Intensity_histogram_10th_percentile	0.0343183	0.448629	F105.avgCoocurrence_Inverse_difference	0.59384	0.848684
	F27.Intensity_histogram_90th_percentile	-0.444647	0.330685	F106.avgCoocurrence_Inverse_difference_normalized	0.47241	0.727608
	F28.Intensity_histogram_maximum_grey_level	-0.324914	0.30901	F107.avgCoocurrence_Inverse_difference_moment	0.596346	0.862225
	F29.Intensity_histogram.mode	-0.285172	0.362903	F108.avgCoocurrence_Inverse_difference_moment_normalized	0.386311	0.383163
	F30.Intensity_histogram_interquartile_range	-0.51153	0.363821	F109.avgCoocurrence_Inverse_variance	0.471527	0.698437
	F31.Intensity_histogram_range	-0.324914	0.30901	F110.avgCoocurrence_Correlation	0.148183	0.618225
	F32.Intensity_histogram_mean_absolute_deviation	-0.520168	0.324842	F111.avgCoocurrence_Autocorrelation	-0.318865	0.233564
	F33.Intensity_histogram_robust_mean_absolute_deviation	-0.52348	0.338957	F112.avgCoocurrence_Cluster_tendency	-0.399604	0.214327
	F34.Intensity_histogram_median_absolute_deviation	-0.528247	0.348658	F113.avgCoocurrence_Cluster_shade	0.161137	0.13074
	F35.Intensity_histogram_coefficient_of_variance	-0.483718	0.612978	F114.avgCoocurrence_Cluster_prominence	-0.246945	0.102125
	F36.Intensity_histogram_quartile_coefficient_of_dispersion	-0.467889	0.605604	F115.avgCoocurrence_First_measure_of_information_correlation	0.103378	0.714303
	F37.Intensity_histogram.entropy	-0.603861	0.574525	F116.avgCoocurrence_Second_measure_of_information_correlation	-0.409067	0.66117
	F38.Intensity_histogram_uniformity	0.617637	0.747317	F117.avg_3D_SRE_.Short_runs_emphasis.	-0.653082	0.900723
	F39.Maximum_histogram_gradient	0.883914	0.981882	F118.avg_3D_LRE_.Long_runs_emphasis.	0.665238	0.942456
	F40.Maximum_histogram_gradient_grey_level	-0.255196	0.3809	F119.avg_3D_LGRE_.Low_grey_level_run_emphasis.	0.0933601	0.388551
	F41.Minimum_histogram_gradient	-0.871879	0.98707	F120.avg_3D_HGRE_.High_grey_level_run_emphasis.	-0.323633	0.231043
	F42.Minimum_histogram_gradient_grey_level	-0.342657	0.333458	F121.avg_3D_SRLGE_.Short_run_low_grey_level_emphasis.	0.0302389	0.389047
	F43.Volume_at_intensity_fraction_10	0.199446	0.469254	F122.avg_3D_SRHGE_.Short_run_high_grey_level_emphasis.	-0.383737	0.229375
	F44.Volume_at_intensity_fraction_90	-0.207248	0.695861	F123.avg_3D_LRLGE_.Long_run_low_grey_level_emphasis.	0.399611	0.504007
	F45.Intensity_at_volume_fraction_10	-0.482875	0.798548	F124.avg_3D_LRHGE_.Long_run_high_grey_level_emphasis.	0.225486	0.544608
	F46.Intensity_at_volume_fraction_90	0.374839	0.531756	F125.avg_3D_GLN_.Grey_level_non_uniformity.	0.968849	0.996558
	F47.Volume_at_intensity_fraction_difference	0.246646	0.699601	F126.avg_3D_GLN_normalize_.Grey_level_non_uniformity_normalised.	0.592437	0.635721
	F48.Intensity_at_volume_fraction_difference	-0.616184	0.702253	F127.avg_3D_RLN_.Run_length_non_uniformity.	0.89062	0.951472
	F50.Volume_.mm.3.	1	0.985683	F128.avg_3D_RLN_normalize_.Run_length_non_uniformity_normalised.	-0.632807	0.901886
	F51.Approximate.Volume_.mm.3.	1	0.985688	F129.avg_3D_RP_.Run_percentage.	-0.625233	0.937516
	F52.Surface_area_.mm.2.	0.952839	0.987372	F130.avg_3D_GV_.Grey_level_variance.	-0.395592	0.199102
	F53.Surface_to_volume_ratio_.mm.2.	-0.46971	0.656922	F131.avg_3D_RLV_.Run_length_variance.	0.649458	0.952454
	F54.Compactness_1	-0.153275	0.877598	F132.avg_3D_RE_.Run_entropy.	-0.0973839	0.389172
	F55.Compactness_2	-0.191125	0.835373	F133.GLSZM_Small_zone_emphasis	-0.320803	0.63961
	F56.Spherical_disproportion	0.0773903	0.939067	F134.GLSZM_Large_zone_emphasis	0.578209	0.885886
	F57.Sphericity	-0.138215	0.892539	F135.GLSZM_Low_grey_level_zone_emphasis	0.426785	0.561128
	F58.Asphericity	0.0773897	0.939067	F136.GLSZM_High_grey_level_zone_emphasis	-0.387566	0.227063
	F59.Centre_of_mass_shift_.mm.	0.0192808	0.0574988	F137.GLSZM_Small_zone_low_grey_level_emphasis	0.39024	0.355925
	F60.Longest_diameter.mm.	0.831086	0.987096	F138.GLSZM_Small_zone_high_grey_level_emphasis	-0.35611	0.220494
	F61.Major_axis_length	0.808818	0.98814	F139.GLSZM_Large_zone_low_grey_level_emphasis	0.373225	0.855974
	F62.Minor_axis_length	0.878866	0.976155	F140.GLSZM_Large_zone_high_grey_level_emphasis	0.689168	0.92021
	F63.Least_axis_length	0.867467	0.967461	F141.GLSZM_Grey_level_non_uniformity	0.792063	0.972838
	F64.Elongation	0.120583	0.740449	F142.GLSZM_Grey_level_non_uniformity_normalised	0.348141	0.446892
	F65.Flatness	0.089915	0.684664	F143.GLSZM_Zone_size_non_uniformity	0.681926	0.676222
	F66.Volume_density_axis.aligned_bounding_box	-0.0382227	0.748699	F144.GLSZM_Zone_size_non_uniformity_normalised	-0.328915	0.586687
	F67.Area_density_axis_aligned_bounding_box	0.110338	0.757886	F145.GLSZM_Zone_percentage	-0.538028	0.81922
	F68.Volume_density_oriented_bounding_box	-0.0293384	0.747766	F146.GLSZM_Grey_level_variance	-0.321394	0.215686
	F69.Area_density_oriented_bounding_box	0.123569	0.761199	F147.GLSZM_Zone_size_variance	0.719657	0.884215
	F70.Volume_density_approximate_enclosing_ellipsoid	0.187622	0.867561	F148.GLSZM_Zone_size_entropy	0.219784	0.50953
	F71.Area_density_approximate_enclosing_ellipsoid	0.223057	0.836947	F149.NGTDM_Coarseness	-0.301386	0.458202
	F72.Volume_density_minimum_volume_enclosing_ellipsoid	-0.0179063	0.814194	F150.NGTDM_Contrast	-0.285038	0.401374
	F73.Area_density_minimum_volume_enclosing_ellipsoid	0.215458	0.783929	F151.NGTDM_Busyness	0.679643	0.759394
	F74.Volume_density_convex_hull	-0.115398	0.926311	F152.NGTDM_Complexity	-0.32288	0.168293
	F75.Area_density_convex_hull	0.245672	0.835333	F153.NGTDM_Strength	-0.317486	0.84081
	F76.Number_of_connected_3D_components	-0.0278997	0.967065
	Feature name	Correlation to Volume
	radial.deviation.tumor.mean	0.623304
	radial.deviation.tumor.SD	0.421781
	radial.gradient.tumor.mean	-0.510567
	radial.gradient.tumor.SD	-0.286815
	radial.deviation.tumor.mean..2D.	0.588771
	radial.deviation.tumor.SD..2D.	0.371751
	radial.gradient.tumor.mean..2D.	-0.508221
	radial.gradient.tumor.SD..2D.	-0.352422
	radial.deviation.border.mean	0.49304
	radial.deviation.border.SD	0.474922
	radial.gradient.border.mean	-0.439769
	radial.gradient.border.SD	-0.0723995
	radial.deviation.border.mean..2D.	0.562009
	radial.deviation.border.SD..2D.	0.468376
	radial.gradient.border.mean..2D.	-0.484131
	radial.gradient.border.SD..2D.	-0.0711278
